# CT-based Osteoporosis Classification and Bone-Muscle Interaction Mapping Using Multiple Interpretable Machine Learning Models with the *BMINet* Framework

**DOI:** 10.1101/2025.02.12.25321163

**Authors:** Jingran Wang, Ziyan Hao, Liyun Lin, Jiachen Liu, Jiarong Wang, Zaixiang Tang, Dechun Geng, Caifang Ni, Huilin Yang, Kun Li, Jun Du

**Author notes:** **Correspondences: Jun Du**, Department of Orthopedic Magnetic Resonance Chamber, The First Affiliated Hospital of Soochow University, No. 899 Pinghai Road, Suzhou, 215000, China., **Kun Li**, Department of Orthopedic Surgery, The First Affiliated Hospital of Soochow University, No. 899 Pinghai Road, Suzhou, 215000, China., Biopharmagen Corp., Fangzhou Suzhou, No. 88 Dongchang Road, Suzhou 215127, P. R. China., **Huilin Yang**, Department of Orthopedic Surgery, The First Affiliated Hospital of Soochow University, No. 899 Pinghai Road, Suzhou, 215000, China., Biopharmagen Corp., Fangzhou Suzhou, No. 88 Dongchang Road, Suzhou 215127, P. R. China.

## Abstract

**Background:** Osteoporosis progresses through stages characterized by declining bone mineral density, vertebral deterioration, and muscle atrophy, with bone-muscle interactions driving synergistic degeneration.

**Methods:** This study retrospectively collected data from 444 patients aged 50 and older, who underwent DXA, CT, and MRI scans at the First Affiliated Hospital of Soochow University. CT values were measured for 6 vertebrae (L1-S1) and 30 adjacent muscle groups (psoas major, erector spinae, quadratus lumborum) to assess vertebral and muscle density. After analyzing changes in CT values across osteoporosis stages development to capture vertebrae and muscles degeneration pattern, we use multiple interpretable machine learning models to construct classification model and construct bone-muscle interaction network.

**Results:** This study found that osteoporosis progresses with age, with faster degeneration in females. Early stages show significant bone degradation, especially in L5 and S1 vertebrae, while later stages highlight muscle atrophy. Machine learning models, enhanced by Recursive Feature Elimination (RFE), effectively predicted disease progression (with Normal vs. Osteopenia 0.788, Normal vs. Osteoporosis 0.909, Normal vs. Osteoporotic fracture 0.942, Osteopenia vs. Osteoporosis 0.708, Osteopenia vs. Osteoporotic fracture 0.820 and Osteoporosis vs. Osteoporotic fracture 0.770). The Combined bone muscle interaction network reveals that vertebrae dominate early interactions, shifting to the muscle-clustered module in advanced stages, reflecting the complex degeneration of both bone and muscle.

**Conclusion:** This study develops classification models and analyze bone-muscle interactions in osteoporosis, uncovering synergistic degradation patterns across disease stages. The innovative BMINet toolkit offers an efficient, interpretable framework for personalized analysis, advancing precision medicine and integrated care for osteoporosis patients.
