## Supplementary Table 2 for "CT-based Osteoporosis Classification and Bone-Muscle Interaction Mapping Using Multiple Interpretable Machine Learning Models with the *BMINet* Framework"

### Sheet: Centrum Tests
Parameter	Group1	Group2	Test	p_value
L1	A	B	t-test	0.438259
L1	A	C	t-test	4.70015e-17
L1	A	D	t-test	0.535555
L1	B	C	t-test	0.0131536
L1	B	D	t-test	0.995004
L1	C	D	t-test	0.0523325
L2	A	B	t-test	0.00355616
L2	A	C	t-test	4.36422e-17
L2	A	D	t-test	1.42005e-17
L2	B	C	t-test	0.00342671
L2	B	D	t-test	0.00147244
L2	C	D	t-test	0.553362
L3	A	B	t-test	1.10804e-08
L3	A	C	t-test	1.01433e-17
L3	A	D	t-test	9.80682e-18
L3	B	C	t-test	1.41572e-05
L3	B	D	t-test	7.50279e-06
L3	C	D	t-test	0.524756
L4	A	B	t-test	3.09432e-11
L4	A	C	t-test	1.29454e-19
L4	A	D	t-test	3.08346e-05
L4	B	C	t-test	4.05592e-05
L4	B	D	t-test	0.183267
L4	C	D	t-test	0.824714
L5	A	B	t-test	1.53771e-09
L5	A	C	t-test	1.87009e-14
L5	A	D	t-test	1.00961e-30
L5	B	C	t-test	0.00130269
L5	B	D	t-test	3.56164e-15
L5	C	D	t-test	0.00102186
S1	A	B	t-test	0.000591859
S1	A	C	t-test	1.37764e-11
S1	A	D	t-test	1.36626e-21
S1	B	C	t-test	2.5785e-05
S1	B	D	t-test	6.0859e-14
S1	C	D	t-test	0.000929614

### Sheet: Muscle Tests
Parameter	Group1	Group2	Test	p_value
L1-L2_1	A	B	t-test	0.583606
L1-L2_1	A	C	t-test	0.563339
L1-L2_1	A	D	t-test	0.00019148	***
L1-L2_1	B	C	t-test	0.27166
L1-L2_1	B	D	t-test	1.20089e-05	****
L1-L2_1	C	D	t-test	0.00382087	**
L1-L2_2	A	B	t-test	0.0982898
L1-L2_2	A	C	t-test	0.653614
L1-L2_2	A	D	t-test	2.9438e-07	****
L1-L2_2	B	C	t-test	0.241064
L1-L2_2	B	D	t-test	0.00125576	**
L1-L2_2	C	D	t-test	6.37616e-06	****
L1-L2_3	A	B	t-test	0.241639
L1-L2_3	A	C	t-test	0.675886
L1-L2_3	A	D	t-test	4.07942e-06	****
L1-L2_3	B	C	t-test	0.504853
L1-L2_3	B	D	t-test	0.000265059	***
L1-L2_3	C	D	t-test	8.43542e-05	****
L1-L2_4	A	B	t-test	0.424345
L1-L2_4	A	C	t-test	0.293361
L1-L2_4	A	D	t-test	9.23234e-06	****
L1-L2_4	B	C	t-test	0.748393
L1-L2_4	B	D	t-test	0.000168222	***
L1-L2_4	C	D	t-test	0.00159395	**
L1-L2_5	A	B	t-test	0.0761061
L1-L2_5	A	C	t-test	0.34719
L1-L2_5	A	D	t-test	5.0742e-06
L1-L2_5	B	C	t-test	0.520415
L1-L2_5	B	D	t-test	0.00977256
L1-L2_5	C	D	t-test	0.00202575
L1-L2_6	A	B	t-test	0.75948
L1-L2_6	A	C	t-test	0.754261
L1-L2_6	A	D	t-test	6.63136e-07
L1-L2_6	B	C	t-test	0.548078
L1-L2_6	B	D	t-test	6.36986e-06
L1-L2_6	C	D	t-test	2.51762e-07
L2-L3_1	A	B	t-test	0.615504
L2-L3_1	A	C	t-test	0.703505
L2-L3_1	A	D	t-test	1.48176e-05	****
L2-L3_1	B	C	t-test	0.914561
L2-L3_1	B	D	t-test	0.000134049	***
L2-L3_1	C	D	t-test	0.000144175	***
L2-L3_2	A	B	t-test	0.276169
L2-L3_2	A	C	t-test	0.93663
L2-L3_2	A	D	t-test	3.31093e-05	****
L2-L3_2	B	C	t-test	0.408733
L2-L3_2	B	D	t-test	0.00333146	**
L2-L3_2	C	D	t-test	0.000532458	***
L2-L3_3	A	B	t-test	0.0923269
L2-L3_3	A	C	t-test	0.462961
L2-L3_3	A	D	t-test	0.00179702	**
L2-L3_3	B	C	t-test	0.232609
L2-L3_3	B	D	t-test	0.0402224	*
L2-L3_3	C	D	t-test	0.00218021	**
L2-L3_4	A	B	t-test	0.416964
L2-L3_4	A	C	t-test	0.487223
L2-L3_4	A	D	t-test	1.47939e-08	****
L2-L3_4	B	C	t-test	0.96285
L2-L3_4	B	D	t-test	5.51199e-07	****
L2-L3_4	C	D	t-test	3.28416e-06	****
L2-L3_5	A	B	t-test	0.248011
L2-L3_5	A	C	t-test	0.684267
L2-L3_5	A	D	t-test	9.88613e-07
L2-L3_5	B	C	t-test	0.553451
L2-L3_5	B	D	t-test	0.000205999
L2-L3_5	C	D	t-test	6.91427e-05
L2-L3_6	A	B	t-test	0.868833
L2-L3_6	A	C	t-test	0.592086
L2-L3_6	A	D	t-test	0.000888026	***
L2-L3_6	B	C	t-test	0.663814
L2-L3_6	B	D	t-test	0.000128546	***
L2-L3_6	C	D	t-test	0.000363251	***
L3-L4_1	A	B	t-test	0.803758
L3-L4_1	A	C	t-test	0.251652
L3-L4_1	A	D	t-test	1.42424e-05	****
L3-L4_1	B	C	t-test	0.326164
L3-L4_1	B	D	t-test	1.10181e-05	****
L3-L4_1	C	D	t-test	0.00421252	**
L3-L4_2	A	B	t-test	0.667052
L3-L4_2	A	C	t-test	0.368303
L3-L4_2	A	D	t-test	0.000436265	***
L3-L4_2	B	C	t-test	0.1515
L3-L4_2	B	D	t-test	0.000962505	***
L3-L4_2	C	D	t-test	4.20768e-06	****
L3-L4_3	A	B	t-test	0.595567
L3-L4_3	A	C	t-test	0.407597
L3-L4_3	A	D	t-test	0.00177105	**
L3-L4_3	B	C	t-test	0.712675
L3-L4_3	B	D	t-test	0.00375189	**
L3-L4_3	C	D	t-test	0.0197791	*
L3-L4_4	A	B	t-test	0.842054
L3-L4_4	A	C	t-test	0.697659
L3-L4_4	A	D	t-test	2.19591e-05	****
L3-L4_4	B	C	t-test	0.555
L3-L4_4	B	D	t-test	1.99009e-06	****
L3-L4_4	C	D	t-test	0.000519056	***
L3-L4_5	A	B	t-test	0.668823
L3-L4_5	A	C	t-test	0.278829
L3-L4_5	A	D	t-test	0.000248687	***
L3-L4_5	B	C	t-test	0.133116
L3-L4_5	B	D	t-test	0.00107138	**
L3-L4_5	C	D	t-test	4.34619e-06	****
L3-L4_6	A	B	t-test	0.68957
L3-L4_6	A	C	t-test	0.675249
L3-L4_6	A	D	t-test	0.000972638	***
L3-L4_6	B	C	t-test	0.421329
L3-L4_6	B	D	t-test	0.000256536	***
L3-L4_6	C	D	t-test	0.00468015	**
L4-L5_1	A	B	t-test	0.390994
L4-L5_1	A	C	t-test	0.0998155
L4-L5_1	A	D	t-test	6.59726e-05	****
L4-L5_1	B	C	t-test	0.349446
L4-L5_1	B	D	t-test	0.000648371	***
L4-L5_1	C	D	t-test	0.0359663	*
L4-L5_2	A	B	t-test	0.477945
L4-L5_2	A	C	t-test	0.765369
L4-L5_2	A	D	t-test	0.000142798	***
L4-L5_2	B	C	t-test	0.315176
L4-L5_2	B	D	t-test	0.00112161	**
L4-L5_2	C	D	t-test	5.98826e-05	****
L4-L5_3	A	B	t-test	0.950357
L4-L5_3	A	C	t-test	0.790843
L4-L5_3	A	D	t-test	0.000983241	***
L4-L5_3	B	C	t-test	0.711176
L4-L5_3	B	D	t-test	0.000119516	***
L4-L5_3	C	D	t-test	0.000328546	***
L4-L5_4	A	B	t-test	0.781723
L4-L5_4	A	C	t-test	0.205709
L4-L5_4	A	D	t-test	4.39608e-05
L4-L5_4	B	C	t-test	0.275091
L4-L5_4	B	D	t-test	3.27596e-05
L4-L5_4	C	D	t-test	0.0129378
L4-L5_5	A	B	t-test	0.949357
L4-L5_5	A	C	t-test	0.150491
L4-L5_5	A	D	t-test	0.00480111
L4-L5_5	B	C	t-test	0.0966734
L4-L5_5	B	D	t-test	0.00258645
L4-L5_5	C	D	t-test	8.3244e-06
L4-L5_6	A	B	t-test	0.634261
L4-L5_6	A	C	t-test	0.820999
L4-L5_6	A	D	t-test	0.00482307
L4-L5_6	B	C	t-test	0.482339
L4-L5_6	B	D	t-test	0.00698458
L4-L5_6	C	D	t-test	0.00354592
L5-S1_1	A	B	t-test	0.213944
L5-S1_1	A	C	t-test	0.822144
L5-S1_1	A	D	t-test	0.0373408
L5-S1_1	B	C	t-test	0.355263
L5-S1_1	B	D	t-test	0.329056
L5-S1_1	C	D	t-test	0.0840286
L5-S1_2	A	B	Wilcoxon	0.898102
L5-S1_2	A	C	Wilcoxon	0.792208
L5-S1_2	A	D	Wilcoxon	0.727188
L5-S1_2	B	C	Wilcoxon	0.528671
L5-S1_2	B	D	Wilcoxon	0.869308
L5-S1_2	C	D	Wilcoxon	0.477386
L5-S1_3	A	B	Wilcoxon	1
L5-S1_3	A	C	Wilcoxon	0.685714
L5-S1_3	A	D	Wilcoxon	0.461821
L5-S1_3	B	C	Wilcoxon	0.914286
L5-S1_3	B	D	Wilcoxon	0.319257
L5-S1_3	C	D	Wilcoxon	0.361571
L5-S1_4	A	B	t-test	0.605116
L5-S1_4	A	C	t-test	0.113376
L5-S1_4	A	D	t-test	0.202532
L5-S1_4	B	C	t-test	0.206243
L5-S1_4	B	D	t-test	0.0540238
L5-S1_4	C	D	t-test	0.0103134
L5-S1_5	A	B	Wilcoxon	0.518482
L5-S1_5	A	C	Wilcoxon	0.662338
L5-S1_5	A	D	Wilcoxon	0.674464
L5-S1_5	B	C	Wilcoxon	0.775624
L5-S1_5	B	D	Wilcoxon	0.984174
L5-S1_5	C	D	Wilcoxon	0.979853
L5-S1_6	A	B	Wilcoxon	0.47619
L5-S1_6	A	C	Wilcoxon	0.485714
L5-S1_6	A	D	Wilcoxon	0.177503
L5-S1_6	B	C	Wilcoxon	1
L5-S1_6	B	D	Wilcoxon	0.49423
L5-S1_6	C	D	Wilcoxon	0.68194
